# Long-Read Haplotype Phasing Resolves Allelic Configuration as a Missing Layer of Precision Oncology

**DOI:** 10.64898/2026.05.05.26351600

**Authors:** Josh N. Vo, Yi-Mi Wu, Rui Wang, Tiffany Pham, Xuhong Cao, Sophie Yeung, Mingyu Park, Yelena Kleyman-Smith, Guo Ci Teo, Alyssa J. Wu, Anne Li, Jamie C. Estill, Lakshmi P. Kunju, Chen Yang, Dan R. Robinson, Arul M. Chinnaiyan

**Author notes:** Co-corresponding authors: Dan R. Robinson, Michigan Center for Translational Pathology, University of Michigan Medical School, 1500 E. Medical Center Dr., Rogel Cancer Center, Ann Arbor, MI 48109-0940., Arul M. Chinnaiyan, Michigan Center for Translational Pathology, University of Michigan Medical School, 1500 E. Medical Center Dr., 5316 Rogel Cancer Center, Ann Arbor, MI 48109-0940. Co-first authors (Josh N. Vo, Yi-Mi Wu).

## Abstract

Short-read sequencing cannot determine whether co-occurring variants within a cancer gene lie on the same allele (*cis*) or opposing alleles (*trans*), a distinction with direct therapeutic consequences: *trans* configurations confirm biallelic tumor suppressor inactivation, whereas *cis* configurations generate compound oncogenic alleles with enhanced activity. Among 768 patients with prostate, breast, or ovarian cancers, we used mutational signatures to nominate cryptic genomic instability cases lacking a causative biallelic event on short-read sequencing. Long-read nanopore sequencing resolved 32 of 46 cryptic cases (69.6%) through methylation detection, long insertion resolution, and structural variant characterization, confirming *trans* inactivation in every resolved tumor suppressor case. Analysis of 4,496 MiOncoSeq samples identified 17,519 multi-hit gene pairs, 78.7% of which exceeded the 500 bp short-read phasing limit, and long-read phasing revealed recurrent compound *cis* alleles in *NOTCH1*, *PIK3CA*, *PDGFRB*, and *KIT*. Haplotype phasing addresses an overlooked gap in cancer variant interpretation and warrants integration into precision oncology.

**Statement of Significance:** Short-read sequencing cannot resolve whether co-occurring variants within a cancer gene are *cis* or *trans*, a distinction critical for clinical interpretation. Long-read nanopore sequencing addresses this gap through haplotype phasing, methylation detection, and structural variant resolution, confirming biallelic tumor suppressor inactivation and revealing compound *cis* oncogenic alleles with enhanced activity.
