## Supplementary Tables and Figures for "Long-Read Haplotype Phasing Resolves Allelic Configuration as a Missing Layer of Precision Oncology": Table S5.xlsx

### Sheet: Sheet1
Patient	Cohort	HRDetect	ScarHRD	COSMIC ID6/8	Notes
PR_033	HRD_like	0.91	37	no
PR_034	HRD_like	0.88	70	no
PR_035	HRD_like	0.66	96	no
PR_036	HRD_like	0.94	94	no
PR_037	HRD_like	0.77	60	no
PR_038	HRD_like	0.8	18	no
PR_039	HRD_like	0.62	68	no
PR_040	HRD_like	0.89	69	no
PR_041	HRD_like	0.94	70	no
PR_042	HRD_like	0.18	68	no
PR_043	HRD_like	0.05	51	no
PR_008	HRD_resolved_LR	0.99	91	yes
PR_009	HRD_resolved_LR	0.99	88	yes
PR_010	HRD_resolved_LR	0.78	51	yes
PR_011	HRD_resolved_LR	0.88	69	yes
PR_012	HRD_resolved_LR	0.99	86	yes
PR_013	HRD_resolved_LR	0.99	78	yes
PR_014	HRD_resolved_LR	0.99	75	no	ID6/8 was interestingly absent, but resolved with 2 hits and high HRDetect score
PR_015	HRD_resolved_LR	0.99	68	yes
PR_016	HRD_resolved_LR	0.99	79	yes
PR_017	HRD_resolved_LR	0.99	98	yes
PR_018	HRD_resolved_LR	0.99	95	yes
PR_019	HRD_resolved_LR	0.99	86	yes
PR_020	HRD_resolved_LR	0.99	87	yes
PR_021	HRD_resolved_LR	0.99	80	yes
PR_022	HRD_resolved_LR	0.99	86	yes
PR_023	HRD_resolved_LR	0.99	87	yes
PR_024	HRD_resolved_LR	0.98	68	yes
PR_025	HRD_resolved_LR	0.97	73	yes
PR_026	HRD_resolved_LR	0.55	27	yes
PR_027	HRD_resolved_LR	0.96	96	yes	HRDetect score calculated from Tumor only due to lack of normal
PR_049	HRD_pos_control	0.99	85	yes
PR_050	HRD_pos_control	0.99	90	yes
PR_051	HRD_pos_control	0.99	70	yes
PR_052	HRD_pos_control	0.99	59	yes
PR_053	HRD_pos_control	0.99	60	yes
PR_054	HRD_pos_control	0.97	40	yes
PR_055	HRD_pos_control	0.99	55	yes
PR_056	HRD_pos_control	0.99	94	yes
PR_057	HRD_pos_control	0.92	53	yes
PR_058	HRD_pos_control	0.99	63	yes
PR_059	HRD_pos_control	0.82	80	yes
PR_113	HRD_pos_control	0.99	75	yes
PR_044	HRD_unresolved	0.99	83	yes
PR_045	HRD_unresolved	0.96	90	yes
PR_046	HRD_unresolved	0.99	78	yes
